# Anaesthesia and delirium: a Mendelian randomization study

**DOI:** 10.1101/2024.06.02.24308334

**Authors:** YanHui Li, Yingwei Sun, Chuanyang Zhou, Lei Tan

## Abstract

**Background:** Delirium is a frequent complication in hospitalized older adults post-surgery associated with adverse outcomes. Although anaesthesia is traditionally linked to increased delirium risk, the causal relationship remains uncertain.

**Methods:** We conducted Mendelian randomization (MR) analyses using genome-wide association studies (GWAS) summary statistics to explore the causal effects of different anaesthesia types (general, regional, and local) on delirium risk. We employed the weighted median, MR-Egger, and MR-PRESSO methods for estimation and conducted sensitivity analyses to address pleiotropy and heterogeneity.

**Results:** Genetically determined anaesthesia types showed no significant causal effect on delirium risk. Sensitivity analyses confirmed the robustness of these findings, with no evidence of horizontal pleiotropy or significant heterogeneity.

**Conclusions:** Mendelian randomization provides strong evidence against a causal link between genetically determined anaesthesia and increased delirium risk.
