## Supplementary Tables and figures for "Anaesthesia and delirium: a Mendelian randomization study": Supplementary Tables6.xlsx

### Sheet: Legend
Outline of supplementary tables 1-18
Supplementary table	Title
1	Detail information of GWAS data involved in this study.
2	MR and Sensitivity analysis of general anaesthesia with the risk of delirium.
3	Instrumental variables of general anaesthesia in the analyses of delirium.
4	MR and Sensitivity analysis of regional anaesthesia with the risk of delirium.
5	Instrumental variables of regional anaesthesia in the analyses of delirium.
6	MR and Sensitivity analysis of local anaesthesia with the risk of delirium.
7	Instrumental variables of local anaesthesia in the analyses of delirium.
Abbreviation:GWAS,gendeliriume-wide association studies;MR,Mendelian Randdeliriumization; OR: Odds ratio.

### Sheet: Table S-1
Supplementary Table 1. Detail information of GWAS data involved in this study.
Traits	Sources	GWAS ID	Ancestry	nCase/nControl	Sample size	Year
general anaesthesia
Unspecified general Anaes.	UKBB	ukb-b-10263	European	5,227/457,783	463010	2018
Inhalation Anaes. using muscle relaxant	UKBB	ukb-b-14148	European	3,035/459,975	463010	2018
Inhalation Anaes. using endotracheal intubation	UKBB	ukb-b-19199	European	3,626/459,384	463010	2018
Other specified general Anaes.	UKBB	ukb-b-18572	European	1,405/ 461,605	463010	2018
regional anaesthesia
Unspecified spinal Anaes.	UKBB	ukb-b-9581	European	3,167/ 459,843	463010	2018
local anaesthesia
Unspecified local Anaes.	UKBB	ukb-b-19845	European	10,278/ 452,732	463010	2018
Local Anaes.nerve block	UKBB	ukb-b-13673	European	2,034/ 460,976	463010	2018
Injection of local Anaes.	UKBB	ukb-b-16062	European	8,640/ 454,370	463010	2018
Outcomes
Delirium	FinnGen	finn-b-F5_DELIRIUM	European	1,269/209,487	486484	2021
Abbreviation：anaes.: anaesthesia; IVW: Inverse variance weighted; IVs: Instrumental variables; SNPs: Single Nucleotide Polymorphisms; MR, Mendelian randomization; TSMR, Two-Sample Mendelian randomization; OR: Odds ratio; CI, confidence interval; GWAS: Genome-Wide Association Study; UKBB, United Kingdom Biobank

### Sheet: TableS-2
Supplementary Table S2. MR and Sensitivity analysis of general anaesthesia with the risk of delirium.
Supplementary Table S2.1. MR and Sensitivity analysis of Inhalation Anaes. using muscle relaxant with the risk of delirium.
Exposure	Outcome	MR ananalysis
		Method	nsnp	beta	se	Pval	OR	or_lci95	or_uci95
Inhalation Anaes. using muscle relaxant	delirium	Inverse variance weighted	7	4.92834	20.4031	0.80913	138.15	5.92754e-16	3.21977e+19
		MR Egger	7	268.186	149.436	0.132667	2.96277e+116	1.86e-11	4.71937e+243
		Simple mode	7	3.4215	39.1175	0.933146	30.6154	1.54323e-32	6.07366e+34
		Weighted median	7	16.0882	24.4566	0.51065	9.70551e+06	1.4761e-14	6.38145e+27
		Weighted mode	7	8.36492	38.7298	0.836158	4293.75	4.62812e-30	3.98354e+36
		Sensitivity analysis
		Heterogeneity	Cochrane's Q	7.41205
			Q_pval	0.284415
			I2	0.1905
		Pleiotropy	Egger_intercept	-0.275961
			Pval	0.136047
		MR-PRESSO	Pvalue	0.323
			Outlier	None
Abbreviation:MR,Mendelian Randomization; anaes.: anaesthesia; UKBB, United Kingdom Biobank;SNP single nucleotide polymorphism;OR,odds ratio.
Supplementary Table S2.2. MR and Sensitivity analysis of Inhalation Anaes. using endotracheal intubation with the risk of delirium.
Exposure	Outcome	MR ananalysis
		Method	nsnp	beta	se	Pval	OR	or_lci95	or_uci95
Inhalation Anaes. using endotracheal intubation	delirium	Inverse variance weighted	7	12.1076	26.6343	0.649406	181245	3.86103e-18	8.50805e+27
		MR Egger	7	-28.17	201.731	0.894403	5.8481e-13	1.12177e-184	3.04878e+159
		Simple mode	7	45.7541	38.8678	0.283704	7.42583e+19	6.10709e-14	9.02934e+52
		Weighted median	7	30.2832	24.0139	0.207284	1.41845e+13	5.13798e-08	3.91593e+33
		Weighted mode	7	38.4615	38.8921	0.360886	5.05392e+16	3.96301e-17	6.44513e+49
		Sensitivity analysis
		Heterogeneity	Cochrane's Q	15.3272
			Q_pval	0.0178589
			I2	0.6085
		Pleiotropy	Egger_intercept	0.042721
			Pval	0.848063
		MR-PRESSO	Pvalue	0.026
			Outlier	0.156493
Abbreviation:MR,Mendelian Randomization; anaes.: anaesthesia; UKBB, United Kingdom Biobank;SNP single nucleotide polymorphism;OR,odds ratio.
Supplementary Table S2.3. MR and Sensitivity analysis of Other specified general Anaes. with the risk of delirium.
Exposure	Outcome	MR ananalysis
		Method	nsnp	beta	se	Pval	OR	or_lci95	or_uci95
Other specified general Anaes.	delirium	Inverse variance weighted	3	39.9027	47.5041	0.400917	2.13566e+17	7.82e-24	5.83e+57
		MR Egger	3	-772.12	1028.66	0.590085	0	0	Inf
		Simple mode	3	-7.06	70.6824	0.929572	0.000860955	5.87e-64	1.26e+57
		Weighted median	3	5.57813	59.045	0.924734	264.575	1.45e-48	4.82e+52
		Weighted mode	3	-5.76	72.5247	0.943951	0.00315836	5.82e-65	1.71e+59
		Sensitivity analysis
		Heterogeneity	Cochrane's Q	2.37179
			Q_pval	0.305473
			I2	0.1568
		Pleiotropy	Egger_intercept	0.491112
			Pval	0.574174
		MR-PRESSO	Pvalue	NA
			Outlier	NA
Abbreviation:MR,Mendelian Randomization; anaes.: anaesthesia; UKBB, United Kingdom Biobank;SNP single nucleotide polymorphism;OR,odds ratio.
Supplementary Table S2.4. MR and Sensitivity analysis of Unspecified general Anaes. with the risk of delirium.
Exposure	Outcome	MR ananalysis
		Method	nsnp	beta	se	Pval	OR	or_lci95	or_uci95
Unspecified general Anaes.	delirium	Inverse variance weighted	15	-0.49	9.65162	0.959573	0.613094	3.73e-09	1.00728e+08
		MR Egger	15	-64.53	60.7032	0.307077	9.39e-29	2e-80	4.41e+23
		Simple mode	15	-10.86	21.0896	0.614543	1.92e-05	2.14e-23	17150100000000
		Weighted median	15	-0.6	12.7018	0.96214	0.547202	8.44e-12	35489488029
		Weighted mode	15	17.2541	20.306	0.409784	3.11439e+07	1.62e-10	6e+24
		Sensitivity analysis
		Heterogeneity	Cochrane's Q	4.45758
			Q_pval	0.992024
			I2	0
		Pleiotropy	Egger_intercept	0.0860613
			Pval	0.304667
		MR-PRESSO	Pvalue	0.989
			Outlier	None
Abbreviation:MR,Mendelian Randomization; anaes.: anaesthesia; UKBB, United Kingdom Biobank;SNP single nucleotide polymorphism;OR,odds ratio.

### Sheet: Table S-3
Supplementary Table S3. Instrumental variables of general anaesthesia in the analyses of delirium.
Supplementary Table S3.1. Instrumental variables of Inhalation anaesthetic using muscle relaxant in the analyses of delirium.
chr	pos	SNP	EA.exposure	OA.exposure	beta.exposure	se.exposure	pval.exposure	R2	F	EA.outcdeliriume	OA.outcdeliriume	beta.outcdeliriume	se.outcdeliriume	pval.outcdeliriume
8	140062050	rs1848046	A	T	-0.00122897	0.000248576	7.7e-07	5.28e-05	24.4434	A	T	-0.0211	0.0508	0.6782
8	128179876	rs2456456	G	A	0.000949233	0.000178857	1.1e-07	6.08e-05	28.1664	G	A	-0.0619	0.0418	0.1392
17	36152708	rs35199913	T	C	0.00135668	0.000251695	7e-08	6.27e-05	29.0539	T	C	0.1447	0.0817	0.0764504
21	47595405	rs62215180	A	G	0.00104694	0.000213813	9.8e-07	5.18e-05	23.9758	A	G	0.0168	0.0587	0.774499
11	124995628	rs626644	C	T	-0.000892794	0.000182142	9.5e-07	5.19e-05	24.0259	C	T	0.0136	0.0447	0.7605
1	29173922	rs72665504	A	G	0.00100814	0.000191584	1.4e-07	5.98e-05	27.6899	A	G	0.0513	0.0459	0.2642
3	55786748	rs73075145	G	T	0.00103269	0.000209092	7.9e-07	5.27e-05	24.3929	G	T	-0.039	0.0522	0.4543
Abbreviation: anaes.: anaesthesia; IVs: Instrumental variables; SNPs: Single Nucleotide Polymorphisms; MR, Mendelian randomization; OR: Odds ratio; CI, confidence interval; EA,effect_allele;OA,other_allele.
Supplementary Table S3.2. Instrumental variables of Inhalation anaesthetic using endotracheal intubation in the analyses of delirium.
chr	pos	SNP	EA.exposure	OA.exposure	beta.exposure	se.exposure	pval.exposure	R2	F	EA.outcdeliriume	OA.outcdeliriume	beta.outcdeliriume	se.outcdeliriume	pval.outcdeliriume
7	56305708	rs111310264	C	T	0.000994639	0.00019895	5.7e-07	5.4e-05	24.9943	C	T	-0.0202	0.0434	0.6423
15	96788022	rs11856264	T	G	-0.000971133	0.000195393	6.7e-07	5.33e-05	24.7023	T	G	-0.0838	0.0408	0.0400396
1	48846407	rs1416044	G	A	0.00115464	0.000235976	9.9e-07	5.17e-05	23.9417	G	A	0.0519	0.0524	0.3227
19	41034912	rs1461008	A	G	-0.000907967	0.00018328	7.3e-07	5.3e-05	24.5419	A	G	-0.0343	0.0403	0.3946
8	134585018	rs58201941	C	G	-0.00108414	0.000217145	6e-07	5.38e-05	24.927	C	G	-0.0845	0.0515	0.1011
11	18286402	rs61882742	C	A	-0.000973315	0.000198714	9.7e-07	5.18e-05	23.991	C	A	0.1147	0.0442	0.00950999
8	101735550	rs75109210	A	G	0.00148166	0.000287538	2.6e-07	5.73e-05	26.5525	A	G	-0.0328	0.0611	0.5916
Abbreviation: anaes.: anaesthesia; IVs: Instrumental variables; SNPs: Single Nucleotide Polymorphisms; MR, Mendelian randomization; OR: Odds ratio; CI, confidence interval; EA,effect_allele;OA,other_allele.
Supplementary Table S3.3. Instrumental variables of Other specified general anaesthetic in the analyses of delirium.
chr	pos	SNP	EA.exposure	OA.exposure	beta.exposure	se.exposure	pval.exposure	R2	F	EA.outcdeliriume	OA.outcdeliriume	beta.outcdeliriume	se.outcdeliriume	pval.outcdeliriume
9	12920715	rs1958931	T	C	-0.000653813	0.000125216	1.8e-07	5.89e-05	27.2637	T	C	0.0136	0.0505	0.788099
13	25614313	rs2994830	T	G	0.00058436	0.00011741	6.5e-07	5.35e-05	24.7713	T	G	0.0039	0.0429	0.9282
11	83878902	rs61897658	C	T	0.000584205	0.000117101	6.1e-07	5.38e-05	24.889	C	T	0.0787	0.0445	0.0768493
Abbreviation: anaes.: anaesthesia; IVs: Instrumental variables; SNPs: Single Nucleotide Polymorphisms; MR, Mendelian randomization; OR: Odds ratio; CI, confidence interval; EA,effect_allele;OA,other_allele.
Supplementary Table S3.4. Instrumental variables of Unspecified general Anaes. in the analyses of delirium.
chr	pos	SNP	EA.exposure	OA.exposure	beta.exposure	se.exposure	pval.exposure	R2	F	EA.outcdeliriume	OA.outcdeliriume	beta.outcdeliriume	se.outcdeliriume	pval.outcdeliriume
12	53229902	rs10876355	T	C	-0.00111301	0.000220608	4.5e-07	5.5e-05	25.4539	T	C	-0.0315	0.0414	0.4468
2	47810984	rs11686238	T	G	-0.00113835	0.000223396	3.5e-07	5.61e-05	25.9656	T	G	-0.0238	0.0411	0.5626
2	170650661	rs13010558	G	A	0.00130354	0.000220645	3.5e-09	7.54e-05	34.9027	G	A	0.0332	0.0404	0.41
1	182168885	rs1689800	G	A	0.00116018	0.000227861	3.6e-07	5.6e-05	25.9244	G	A	-0.0215	0.0448	0.631499
19	32767113	rs242567	G	A	0.00187362	0.000325196	8.3e-09	7.17e-05	33.1949	G	A	-0.0591	0.0705	0.4018
17	18866404	rs2469846	T	C	-0.00123065	0.000251441	9.9e-07	5.17e-05	23.9549	T	C	-0.014	0.0467	0.7648
1	15720253	rs2496329	C	T	0.00120966	0.000246163	8.9e-07	5.22e-05	24.1479	C	T	0.0133	0.0534	0.8041
1	187384477	rs4651378	T	C	0.00195302	0.000383807	3.6e-07	5.59e-05	25.8932	T	C	-0.0112	0.07	0.8727
11	68202611	rs55685722	A	G	0.00195875	0.000381909	2.9e-07	5.68e-05	26.3049	A	G	-0.0005	0.0939	0.9954
2	82019665	rs6717916	C	T	-0.00126474	0.000228653	3.2e-08	6.61e-05	30.5947	C	T	-0.023	0.0414	0.579101
16	14129058	rs67986457	A	C	0.00130268	0.000258996	4.9e-07	5.46e-05	25.2981	A	C	-0.0009	0.0472	0.9856
8	21311558	rs6986387	C	T	0.00133926	0.00026473	4.2e-07	5.53e-05	25.593	C	T	-0.0169	0.0469	0.7186
1	157808818	rs72710042	G	T	0.00153596	0.000309478	6.9e-07	5.32e-05	24.6319	G	T	-0.0507	0.062	0.4133
7	101933294	rs803093	G	A	-0.00127614	0.000245113	1.9e-07	5.85e-05	27.1058	G	A	0.0322	0.0442	0.4669
1	217991726	rs8179489	A	G	-0.00140779	0.000277982	4.1e-07	5.54e-05	25.6472	A	G	0.0232	0.0665	0.7275
Abbreviation: anaes.: anaesthesia; IVs: Instrumental variables; SNPs: Single Nucleotide Polymorphisms; MR, Mendelian randomization; OR: Odds ratio; CI, confidence interval; EA,effect_allele;OA,other_allele.

### Sheet: Table S-4
Supplementary Table S4. MR and Sensitivity analysis of regional anaesthesia with the risk of delirium.
Supplementary Table S4.1. MR and Sensitivity analysis of Unspecified spinal Anaes.. using muscle relaxant with the risk of delirium.
Exposure	Outcome	MR ananalysis
		Method	nsnp	beta	se	Pval	OR	or_lci95	or_uci95
Unspecified spinal Anaes.	delirium	Inverse variance weighted	2	-57.2	36.0032	0.112138	1.44471e-25	3.26009e-56	640225
		Sensitivity analysis
		Heterogeneity	Cochrane's Q	1.09598
			Q_pval	0.295149
			I2	0.0876
		Pleiotropy	Egger_intercept	NA
			Pval	NA
		MR-PRESSO	Pvalue	NA
			Outlier	NA
Abbreviation:MR,Mendelian Randomization; anaes.: anaesthesia; UKBB, United Kingdom Biobank;SNP single nucleotide polymorphism;OR,odds ratio.

### Sheet: Table S-5
Supplementary Table S5. Instrumental variables of regional anaesthesia in the analyses of delirium.
Supplementary Table S5.1. Instrumental variables of Unspecified spinal anaesthetic in the analyses of delirium.
chr	pos	SNP	EA.exposure	OA.exposure	beta.exposure	se.exposure	pval.exposure	R2	F	EA.outcdeliriume	OA.outcdeliriume	beta.outcdeliriume	se.outcdeliriume	pval.outcdeliriume
9	120210010	rs16905642	A	T	-0.00122794	0.000250498	9.5e-07	5.19e-05	24.0295	A	T	0.0268	0.0592	0.6502
17	42334012	rs45530735	T	C	-0.000906835	0.000184589	9e-07	5.21e-05	24.1348	T	C	0.0851	0.0445	0.0557006
Abbreviation: anaes.: anaesthesia; IVs: Instrumental variables; SNPs: Single Nucleotide Polymorphisms; MR, Mendelian randomization; OR: Odds ratio; CI, confidence interval; EA,effect_allele;OA,other_allele.

### Sheet: Table S-6
Supplementary Table S6. MR and Sensitivity analysis of local anaesthesia with the risk of delirium.
Supplementary Table S6.1. MR and Sensitivity analysis of Local Anaes. nerve block with the risk of delirium.
Exposure	Outcome	MR ananalysis
		Method	nsnp	beta	se	Pval	OR	or_lci95	or_uci95
Local Anaes.nerve block	delirium	Inverse variance weighted	2	-28.1856	42.7942	0.510133	5.74319e-13	2.14768e-49	1.5358e+24
		Sensitivity analysis
		Heterogeneity	Cochrane's Q	0.0697952
			Q_pval	0.791635
			I2	0
		Pleiotropy	Egger_intercept	NA
			Pval	NA
		MR-PRESSO	Pvalue	NA
			Outlier	NA
Abbreviation:MR,Mendelian Randomization; anaes.: anaesthesia; UKBB, United Kingdom Biobank;SNP single nucleotide polymorphism;OR,odds ratio.
Supplementary Table S6.2. MR and Sensitivity analysis of Injection of local Anaes. with the risk of delirium.
Exposure	Outcome	MR ananalysis
		Method	nsnp	beta	se	Pval	OR	or_lci95	or_uci95
Injection of local Anaes.	delirium	Inverse variance weighted	2	-9.25	28.7041	0.747331	9.64e-05	3.55e-29	2.61e+20
		Sensitivity analysis
		Heterogeneity	Cochrane's Q	0.169122
			Q_pval	0.680894
			I2	0
		Pleiotropy	Egger_intercept	NA
			Pval	NA
		MR-PRESSO	Pvalue	NA
			Outlier	NA
Abbreviation:MR,Mendelian Randomization; anaes.: anaesthesia; UKBB, United Kingdom Biobank;SNP single nucleotide polymorphism;OR,odds ratio.
Supplementary Table S6.3. MR and Sensitivity analysis of Unspecified local Anaes. with the risk of delirium.
Exposure	Outcome	MR ananalysis
		Method	nsnp	beta	se	Pval	OR	or_lci95	or_uci95
Unspecified local Anaes.	delirium	Inverse variance weighted	4	-7	15.5885	0.653455	0.000913022	4.91e-17	16970980330
		MR Egger	4	-117.43	59.6965	0.18805	1e-51	1.53e-102	0.653054
		Simple mode	4	6.82079	30.9346	0.839642	916.712	4.27e-24	1.97e+29
		Weighted median	4	-4.68	17.6409	0.79074	0.00926969	8.93e-18	9622930000000
		Weighted mode	4	9.39789	29.5467	0.771288	12062.9	8.53e-22	1.71e+29
		Sensitivity analysis
		Heterogeneity	Cochrane's Q	3.81412
			Q_pval	0.282248
			I2	0.2134
		Pleiotropy	Egger_intercept	0.234617
			Pval	0.197579
		MR-PRESSO	Pvalue	0.329
			Outlier	None
Abbreviation:MR,Mendelian Randomization; anaes.: anaesthesia; UKBB, United Kingdom Biobank;SNP single nucleotide polymorphism;OR,odds ratio.

### Sheet: Table S-7
Supplementary Table S7. Instrumental variables of local anaesthesia in the analyses of delirium.
Supplementary Table S7.1. Instrumental variables of Local anaesthetic nerve block in the analyses of delirium.
chr	pos	SNP	EA.exposure	OA.exposure	beta.exposure	se.exposure	pval.exposure	R2	F	EA.outcdeliriume	OA.outcdeliriume	beta.outcdeliriume	se.outcdeliriume	pval.outcdeliriume
9	36321207	rs4480191	A	G	0.000820468	0.000166063	7.8e-07	5.27e-05	24.4104	A	G	-0.0313	0.0468	0.5039
13	93395381	rs9523802	G	A	0.000879096	0.000163528	7.6e-08	6.24e-05	28.8992	G	A	-0.0135	0.0569	0.8126
Abbreviation: anaes.: anaesthesia; IVs: Instrumental variables; SNPs: Single Nucleotide Polymorphisms; MR, Mendelian randomization; OR: Odds ratio; CI, confidence interval; EA,effect_allele;OA,other_allele.
Supplementary Table S7.2. Instrumental variables of Injection of local anaesthetic in the analyses of delirium.
chr	pos	SNP	EA.exposure	OA.exposure	beta.exposure	se.exposure	pval.exposure	R2	F	EA.outcdeliriume	OA.outcdeliriume	beta.outcdeliriume	se.outcdeliriume	pval.outcdeliriume
8	79857525	rs2581741	G	A	-0.00320605	0.000641337	5.8e-07	5.4e-05	24.99	G	A	-0.0389	0.1904	0.8383
5	107739113	rs62362282	T	C	0.00198546	0.0003904	3.7e-07	5.59e-05	25.8643	T	C	-0.0313	0.0651	0.6305
Abbreviation: anaes.: anaesthesia; IVs: Instrumental variables; SNPs: Single Nucleotide Polymorphisms; MR, Mendelian randomization; OR: Odds ratio; CI, confidence interval; EA,effect_allele;OA,other_allele.
Supplementary Table S7.3. Instrumental variables of Unspecified local anaesthetic in the analyses of delirium.
chr	pos	SNP	EA.exposure	OA.exposure	beta.exposure	se.exposure	pval.exposure	R2	F	EA.outcdeliriume	OA.outcdeliriume	beta.outcdeliriume	se.outcdeliriume	pval.outcdeliriume
10	132900783	rs11017717	G	A	-0.001565	0.000310942	4.8e-07	5.47e-05	25.3319	G	A	-0.0425	0.0436	0.3295
8	127381756	rs2293849	A	T	0.00240701	0.000486749	7.6e-07	5.28e-05	24.4537	A	T	-0.0362	0.0762	0.6341
4	41653325	rs28438429	G	A	0.00197866	0.00039665	6.1e-07	5.37e-05	24.8843	G	A	0.0193	0.0561	0.7304
1	237562785	rs72765945	C	T	-0.00285464	0.000536787	1e-07	6.11e-05	28.2811	C	T	0.1153	0.0692	0.0956291
Abbreviation: anaes.: anaesthesia; IVs: Instrumental variables; SNPs: Single Nucleotide Polymorphisms; MR, Mendelian randomization; OR: Odds ratio; CI, confidence interval; EA,effect_allele;OA,other_allele.
